# Profiling Neoadjuvant Therapy Response in Rectal Cancer Using Publicly Available Transcriptomic RNA-seq Datasets

**DOI:** 10.1101/2025.07.18.25331799

**Authors:** Aleksandra Stanojevic, Rafael Stroggilos, Mladen Marinkovic, Ana Djuric, Suzana Stojanovic-Rundic, Radmila Jankovic, Sergi Castellvi-Bel, Remond J.A. Fijneman, Antonia Vlahou, Jerome Zoidakis, Milena Cavic

## Abstract

Neoadjuvant chemoradiotherapy followed by total mesorectal excision is standard for locally advanced rectal cancer, but response varies and current markers are insufficient. This study integrates public bulk RNAseq data to identify predictive features of response. *TRIM54* and *PABPC4* were up-regulated in the responder group, while *ADSS1* and *MGAT1* were up-regulated in non-responder group. *ARMC2* was identified as a predictive biomarker up-regulated in pathological complete response. Responder group showed enrichment of NK cells and CD4+ lymphocytes, while immune precursors were linked to poor outcome. Transcription factor analysis revealed *SP1* and *NFKB* activations in the non-responder group and *TCF15* in responder group. *SMAD3* and *RDXANK* were associated with complete regression, while *MYC* was dominant in incomplete regression. These findings provided insight into mechanisms underlying therapy response. To our knowledge, this is the first meta-analysis using high-throughput sequencing data, providing a valuable starting point for future rectal cancer research.
