## Supplementary material for "Profiling Neoadjuvant Therapy Response in Rectal Cancer Using Publicly Available Transcriptomic RNA-seq Datasets": Supp. Mat. 2

### Sheet: Supplementary Data 2
Supplementary Data 2. Consensus Molecular Subtype Prediction
	non log CMS caller												CMS classifier				CMSFFPE
	prediction, crveni anotirani kao nearest	nearest manuelno	d.CMS1	d.CMS2	d.CMS3	d.CMS4	p.value	FDR	RNR	pCR/NonpCR	non log CMS caller	log vs non log	RF predicted	RF nearest	SS predicted	SS nearest	nearest	predicted	Predicted CMS based on algorithms output
GSM5732582	CMS1		0.676089	0.875808	0.794328	0.728122	0.001	0.00157325	NA	Non pCR	CMS4	FALSE	CMS1	CMS1	CMS1	CMS1	CMS1	CMS1	CMS1
GSM5732566	CMS1		0.725204	0.831662	0.778686	0.846882	0.001	0.00157325	NA	Non pCR	CMS1	TRUE	NA	CMS1	CMS1	CMS1	CMS1	CMS1	CMS1
GSM6390379	CMS1		0.517045	0.793861	0.670529	0.750543	0.001	0.00157325	NR	Non pCR	CMS1	TRUE	CMS1	CMS1	CMS1	CMS1	CMS1	CMS1	CMS1
GSM7429828	CMS1		0.5312	0.783177	0.671271	0.762782	0.001	0.00157325	NR	Non pCR	CMS1	TRUE	CMS1	CMS1	CMS1	CMS1	CMS1;CMS3	NA	CMS1
GSM6390406	CMS1		0.545066	0.721453	0.650947	0.606307	0.017982	0.0240084	NR	Non pCR	CMS1	TRUE	CMS1	CMS1	CMS1	CMS1	CMS1	CMS1	CMS1
2.nsorted.htseq.counts	CMS1		0.507397	0.686805	0.601886	0.554845	0.00799201	0.0111527	NA	Non pCR	CMS1	TRUE	CMS1	CMS1	NA	CMS1	CMS1	CMS1	CMS1
GSM6390446	CMS4		0.578154	0.729723	0.558023	0.494194	0.001	0.00157325	NA	Non pCR	CMS4	TRUE	CMS4	CMS4	NA	CMS1	CMS1	CMS1	NA
GSM6390375	NA	CMS1	0.564456	0.759543	0.610629	0.660058	0.117882	0.145584	NR	Non pCR	CMS1	FALSE	NA	CMS1	CMS1	CMS1	CMS1	CMS1	NA
GSM6390409	CMS1		0.534066	0.679122	0.644856	0.63479	0.001	0.00157325	NR	Non pCR	CMS1	TRUE	NA	CMS1	NA	CMS1	CMS1	NA	NA
GSM6390451	CMS1		0.685123	0.753506	0.769708	0.709287	0.001	0.00157325	R	Non pCR	CMS4	FALSE	NA	CMS2	NA	CMS2	CMS4	NA	NA
GSM2131503	CMS1		0.511133	0.641895	0.694183	0.589577	0.001	0.00157325	NR	Non pCR	CMS1	TRUE	NA	CMS4	NA	CMS1	CMS1	NA	NA
21.nsorted.htseq.counts	CMS1		0.582148	0.719916	0.667271	0.782917	0.003996	0.00591026	NR	Non pCR	CMS1	TRUE	NA	CMS3	NA	CMS1	CMS1	NA	NA
GSM6390355	NA	CMS4	0.512273	0.689093	0.610012	0.500502	0.363636	0.423671	NR	Non pCR	CMS1	FALSE	CMS4	CMS4	CMS1	CMS1	CMS1	CMS1	NA
GSM6390445	CMS1		0.510923	0.76365	0.622042	0.70922	0.001	0.00157325	R	pCR	CMS1	TRUE	CMS1	CMS1	CMS1	CMS1	CMS1	CMS1	CMS1
GSM6390372	NA		0.52	0.782904	0.517059	0.590434	0.561439	0.630342	R	pCR	CMS3	FALSE	CMS4	CMS4	CMS1	CMS1	CMS1	CMS1	NA
GSM5732552	CMS2		0.839291	0.68435	0.8151	0.863969	0.001	0.00157325	NA	Non pCR	CMS2	TRUE	CMS2	CMS2	CMS2	CMS2	CMS2	CMS2	CMS2
GSM5732560	CMS2		0.788229	0.732891	0.817661	0.807795	0.001	0.00157325	NA	Non pCR	CMS2	TRUE	CMS2	CMS2	CMS2	CMS2	CMS2	CMS2	CMS2
GSM5732572	CMS2		0.813909	0.714594	0.8252	0.883886	0.001	0.00157325	NA	Non pCR	CMS2	TRUE	CMS2	CMS2	CMS2	CMS2	CMS2	CMS2	CMS2
GSM5732602	CMS2		0.813137	0.733042	0.821909	0.834791	0.001	0.00157325	NA	Non pCR	CMS2	TRUE	CMS2	CMS2	CMS2	CMS2	CMS2	CMS2	CMS2
GSM5732610	CMS2		0.837171	0.730268	0.754873	0.82637	0.001	0.00157325	NA	Non pCR	CMS2	TRUE	CMS2	CMS2	CMS2	CMS2	CMS2	CMS2	CMS2
GSM5732611	CMS2		0.855407	0.659641	0.736054	0.811	0.001	0.00157325	NA	Non pCR	CMS2	TRUE	CMS2	CMS2	CMS2	CMS2	CMS2	CMS2	CMS2
GSM5732618	CMS2		0.841125	0.733853	0.826868	0.846772	0.001	0.00157325	NA	Non pCR	CMS2	TRUE	CMS2	CMS2	CMS2	CMS2	CMS2	CMS2	CMS2
GSM5732638	CMS2		0.836407	0.685367	0.817895	0.83264	0.001	0.00157325	NA	Non pCR	CMS2	TRUE	CMS2	CMS2	CMS2	CMS2	CMS2	CMS2	CMS2
GSM6390459	CMS2		0.760735	0.570824	0.70919	0.81744	0.001	0.00157325	NA	Non pCR	CMS2	TRUE	CMS2	CMS2	CMS2	CMS2	CMS2	CMS2	CMS2
GSM5732558	CMS2		0.852902	0.678883	0.753776	0.901684	0.001	0.00157325	NA	Non pCR	CMS2	TRUE	NA	CMS2	CMS2	CMS2	CMS2	CMS2	CMS2
GSM5732584	CMS2		0.848128	0.738757	0.780219	0.910591	0.001	0.00157325	NA	Non pCR	NA	FALSE	NA	CMS2	CMS2	CMS2	CMS2	CMS2	CMS2
GSM5732590	CMS2		0.8612	0.750043	0.777121	0.893577	0.001	0.00157325	NA	Non pCR	CMS2	TRUE	NA	CMS2	CMS2	CMS2	CMS2	CMS2	CMS2
GSM5732652	CMS2		0.841959	0.727434	0.75624	0.787087	0.001998	0.00304634	NA	Non pCR	CMS2	TRUE	NA	CMS2	CMS2	CMS2	CMS2	NA	CMS2
GSM5732627	CMS2		0.805804	0.725913	0.737926	0.914849	0.001	0.00157325	NA	Non pCR	NA	FALSE	NA	CMS2	CMS2	CMS2	CMS2	CMS2	CMS2
GSM5732637	CMS2		0.79746	0.707571	0.803487	0.847355	0.001	0.00157325	NA	Non pCR	CMS2	TRUE	NA	CMS2	CMS2	CMS2	CMS2	CMS2	CMS2
GSM5732564	CMS2		0.837503	0.780864	0.85392	0.847463	0.00699301	0.00992685	NA	Non pCR	CMS4	FALSE	NA	CMS2	CMS2	CMS2	CMS2	CMS2	CMS2
GSM5732550	CMS2		0.834075	0.734767	0.811917	0.88807	0.001	0.00157325	NA	Non pCR	CMS2	TRUE	NA	CMS3	CMS2	CMS2	CMS2	CMS2	CMS2
GSM5732559	CMS2		0.838292	0.74568	0.790676	0.922503	0.001	0.00157325	NA	Non pCR	CMS2	TRUE	NA	CMS3	CMS2	CMS2	CMS2	CMS2	CMS2
GSM5732568	CMS2		0.841401	0.725401	0.731659	0.869032	0.001	0.00157325	NA	Non pCR	CMS2	TRUE	NA	CMS3	CMS2	CMS2	CMS2	CMS2	CMS2
GSM5732630	CMS2		0.824122	0.766341	0.791686	0.910002	0.001	0.00157325	NA	Non pCR	NA	FALSE	NA	CMS3	CMS2	CMS2	CMS2	CMS2	CMS2
GSM5732645	CMS2		0.813917	0.723938	0.736269	0.897337	0.001	0.00157325	NA	Non pCR	CMS2	TRUE	NA	CMS3	CMS2	CMS2	CMS2	CMS2	CMS2
GSM5732649	CMS2		0.804406	0.773121	0.833775	0.870085	0.013986	0.018981	NA	Non pCR	CMS2	TRUE	NA	CMS3	CMS2	CMS2	CMS2	CMS2	CMS2
GSM6390418	CMS2		0.773763	0.643825	0.729193	0.771946	0.001	0.00157325	NR	Non pCR	CMS2	TRUE	CMS2	CMS2	CMS2	CMS2	CMS2	CMS2	CMS2
GSM7429816	CMS2		0.714687	0.576702	0.647117	0.775885	0.001	0.00157325	NR	Non pCR	CMS2	TRUE	CMS2	CMS2	CMS2	CMS2	CMS2	CMS2	CMS2
GSM7429824	CMS2		0.706368	0.503945	0.649556	0.625428	0.001	0.00157325	NR	Non pCR	CMS2	TRUE	NA	CMS2	CMS2	CMS2	CMS2	CMS2	CMS2
GSM2131498	CMS2		0.770379	0.65504	0.740029	0.797278	0.010989	0.0150794	NR	Non pCR	CMS2	TRUE	CMS2	CMS2	CMS2	CMS2	CMS2	CMS2	CMS2
GSM7429822	CMS2		0.72401	0.575612	0.624088	0.75279	0.001	0.00157325	R	Non pCR	CMS2	TRUE	CMS2	CMS2	CMS2	CMS2	CMS2	CMS2	CMS2
GSM2131494	CMS2		0.837568	0.701863	0.762232	0.823433	0.001	0.00157325	R	Non pCR	CMS2	TRUE	CMS2	CMS2	CMS2	CMS2	CMS2	CMS2	CMS2
GSM6390401	NA	CMS2	0.696874	0.604034	0.634032	0.755169	0.043956	0.0565476	R	Non pCR	CMS2	FALSE	CMS2	CMS2	CMS2	CMS2	CMS2	CMS2	CMS2
GSM5732648	CMS2		0.758318	0.751526	0.856149	0.791641	0.001	0.00157325	NA	Non pCR	CMS1	FALSE	NA	CMS1	CMS2	CMS2	CMS2	NA	NA
GSM5732574	CMS2		0.784851	0.771335	0.811959	0.836583	0.001998	0.00304634	NA	Non pCR	NA	FALSE	NA	CMS1	CMS2	CMS2	CMS2	NA	NA
GSM5732567	CMS2		0.751834	0.725958	0.738197	0.73652	0.001998	0.00304634	NA	Non pCR	CMS4	FALSE	NA	CMS1	NA	CMS2	CMS4	NA	NA
GSM2131501	CMS2		0.823827	0.777676	0.822595	0.854646	0.004995	0.00725745	R	Non pCR	NA	FALSE	NA	CMS3	CMS2	CMS2	CMS2	NA	NA
GSM6390363	NA	CMS2	0.71735	0.601526	0.699714	0.699551	0.873127	0.925589	R	Non pCR	NA	TRUE	CMS2	CMS2	CMS2	CMS2	CMS2	CMS2	CMS2
GSM6390420	NA	CMS2	0.650972	0.513259	0.64215	0.592589	0.973027	1	R	Non pCR	CMS2	FALSE	CMS2	CMS2	CMS2	CMS2	CMS2	CMS2	CMS2
GSM5732569	CMS2		0.817153	0.70164	0.80057	0.851393	0.001	0.00157325	R	pCR	CMS2	TRUE	CMS2	CMS2	CMS2	CMS2	CMS2	CMS2	CMS2
GSM5732609	CMS2		0.816268	0.669227	0.808642	0.858129	0.001	0.00157325	R	pCR	CMS2	TRUE	CMS2	CMS2	CMS2	CMS2	CMS2	CMS2	CMS2
GSM7429814	CMS2		0.773238	0.586499	0.682344	0.763922	0.001	0.00157325	R	pCR	CMS2	TRUE	CMS2	CMS2	CMS2	CMS2	CMS2	CMS2	CMS2
GSM5732601	CMS2		0.814881	0.751299	0.832755	0.89674	0.001	0.00157325	R	pCR	NA	FALSE	NA	CMS2	CMS2	CMS2	CMS2	CMS2	CMS2
GSM6390374	CMS2		0.709782	0.531328	0.563979	0.76375	0.010989	0.0150794	R	pCR	CMS2	TRUE	CMS2	CMS2	CMS2	CMS2	CMS2	CMS2	CMS2
23.nsorted.htseq.counts	CMS2		0.746055	0.608558	0.794377	0.771498	0.001	0.00157325	R	pCR	CMS2	TRUE	CMS2	CMS2	CMS2	CMS2	CMS2	CMS2	CMS2
GSM5732562	CMS3		0.824539	0.779298	0.756794	0.90429	0.001	0.00157325	NA	Non pCR	CMS3	TRUE	CMS3	CMS3	CMS2	CMS2	CMS2	CMS2	NA
GSM5732573	CMS3		0.837395	0.74677	0.734645	0.906953	0.001	0.00157325	NA	Non pCR	CMS3	TRUE	CMS3	CMS3	CMS2	CMS2	CMS2	CMS2	NA
GSM5732576	CMS3		0.83809	0.746629	0.741562	0.934229	0.001	0.00157325	NA	Non pCR	NA	FALSE	CMS3	CMS3	CMS2	CMS2	CMS2	CMS2	NA
GSM5732598	CMS3		0.840281	0.731908	0.70998	0.88017	0.001	0.00157325	NA	Non pCR	CMS3	TRUE	CMS3	CMS3	CMS2	CMS2	CMS2	CMS2	NA
GSM5732581	CMS3		0.799087	0.750194	0.737699	0.915785	0.001	0.00157325	NA	Non pCR	CMS3	TRUE	CMS3	CMS3	CMS3	CMS3	CMS2	CMS2	NA
GSM5732578	CMS3		0.817147	0.734587	0.703108	0.918353	0.001	0.00157325	NA	Non pCR	CMS3	TRUE	CMS3	CMS3	NA	CMS2	CMS2	CMS2	NA
GSM2131489	CMS3		0.827922	0.769427	0.755402	0.854811	0.002997	0.00448642	NR	Non pCR	NA	FALSE	NA	CMS3	CMS2	CMS2	CMS2	CMS2	NA
GSM2131502	CMS3		0.823482	0.780205	0.778401	0.888295	0.002997	0.00448642	R	Non pCR	NA	FALSE	NA	CMS3	CMS2	CMS2	CMS2	CMS2	NA
GSM6390350	CMS3		0.727154	0.682426	0.660444	0.841412	0.004995	0.00725745	NR	Non pCR	CMS3	TRUE	CMS3	CMS3	NA	CMS3	CMS2	CMS2	NA
GSM6390412	CMS4		0.612476	0.555512	0.685742	0.384881	0.001	0.00157325	R	Non pCR	CMS4	TRUE	CMS4	CMS4	CMS2	CMS2	CMS2	CMS2	NA
GSM6390416	CMS4		0.659508	0.57236	0.576811	0.424104	0.001	0.00157325	NR	Non pCR	CMS4	TRUE	CMS4	CMS4	CMS2	CMS2	CMS2	CMS2	NA
GSM6390421	CMS4		0.670473	0.546797	0.669104	0.473591	0.001	0.00157325	NR	Non pCR	CMS2	FALSE	CMS4	CMS4	CMS2	CMS2	CMS2	CMS2	NA
GSM6390439	CMS4		0.605489	0.564807	0.66725	0.407233	0.001	0.00157325	R	Non pCR	CMS4	TRUE	CMS4	CMS4	CMS2	CMS2	CMS2	CMS2	NA
GSM6390438	CMS4		0.567842	0.559095	0.693819	0.463412	0.00799201	0.0111527	R	Non pCR	CMS2	FALSE	CMS4	CMS4	CMS2	CMS2	CMS2	CMS2	NA
GSM5732549	CMS3		0.793337	0.819506	0.771608	0.93581	0.001	0.00157325	NA	Non pCR	CMS1	FALSE	CMS3	CMS3	NA	CMS1	CMS3	NA	NA
GSM5732577	CMS3		0.821301	0.794889	0.759427	0.847226	0.001	0.00157325	NA	Non pCR	CMS4	FALSE	CMS3	CMS3	NA	CMS2	CMS4	NA	NA
GSM2131490	CMS3		0.833762	0.805419	0.757536	0.863074	0.001	0.00157325	R	Non pCR	NA	FALSE	CMS3	CMS3	NA	CMS2	CMS4	NA	NA
GSM2131495	CMS3		0.79489	0.792128	0.751011	0.883526	0.001	0.00157325	NR	Non pCR	NA	FALSE	CMS3	CMS3	NA	CMS2	CMS2	NA	NA
GSM2131497	CMS3		0.840599	0.825804	0.780488	0.863101	0.001	0.00157325	NR	Non pCR	NA	FALSE	CMS3	CMS3	NA	CMS2	CMS4	NA	NA
12.nsorted.htseq.counts	CMS3		0.632113	0.654428	0.54344	0.606354	0.001	0.00157325	NA	Non pCR	CMS3	TRUE	CMS4	CMS4	NA	CMS3	CMS4	NA	NA
20.nsorted.htseq.counts	CMS2		0.758814	0.713996	0.803542	0.746323	0.004995	0.00725745	R	pCR	CMS4	FALSE	CMS2	CMS2	CMS2	CMS2	CMS2	CMS2	CMS2
GSM5732588	CMS3		0.73792	0.864281	0.664377	0.672622	0.001	0.00157325	NA	Non pCR	CMS4	FALSE	NA	CMS4	NA	CMS1	CMS1	NA	NA
GSM5732625	CMS3		0.823706	0.727113	0.705705	0.766734	0.001	0.00157325	NA	Non pCR	CMS4	FALSE	NA	CMS1	NA	CMS2	CMS4	NA	NA
GSM6390443	NA	CMS2	0.637632	0.510856	0.620568	0.741467	0.756244	0.822873	R	pCR	CMS2	FALSE	CMS2	CMS2	CMS2	CMS2	CMS2	CMS2	CMS2
GSM5732636	CMS3		0.732948	0.744708	0.648153	0.788406	0.001	0.00157325	NA	Non pCR	CMS3	TRUE	NA	CMS3	NA	CMS2	CMS2	NA	NA
GSM6390367	CMS3		0.634598	0.652715	0.623113	0.686856	0.001	0.00157325	NR	Non pCR	CMS3	TRUE	NA	CMS3	NA	CMS3	CMS2	NA	NA
14.nsorted.htseq.counts	CMS3		0.690136	0.689208	0.548173	0.706806	0.001	0.00157325	NR	Non pCR	CMS3	TRUE	NA	CMS3	NA	CMS3	CMS2	NA	NA
GSM6390462	NA	CMS2	0.686121	0.555358	0.598934	0.718182	0.170829	0.209924	R	pCR	CMS2	FALSE	NA	CMS2	CMS2	CMS2	CMS2	CMS2	CMS2
GSM5732647	CMS3		0.750888	0.742464	0.727834	0.899245	0.001	0.00157325	NA	Non pCR	NA	FALSE	CMS3	CMS3	CMS2	CMS2	CMS3	NA	NA
GSM5732634	CMS3		0.705533	0.66303	0.660692	0.845481	0.003996	0.00591026	NA	Non pCR	CMS3	TRUE	CMS3	CMS3	CMS2	CMS2	CMS2	NA	NA
GSM5732603	CMS3		0.814409	0.810885	0.780021	0.895711	0.00599401	0.00855792	NA	Non pCR	NA	FALSE	NA	CMS3	NA	CMS2	CMS2	NA	NA
GSM5732650	CMS3		0.795857	0.781476	0.754556	0.835611	0.00599401	0.00855792	NA	Non pCR	NA	FALSE	NA	CMS2	NA	CMS2	CMS2	NA	NA
3.nsorted.htseq.counts	CMS3		0.59367	0.694683	0.545572	0.615888	0.00999001	0.0138625	NA	Non pCR	CMS3	TRUE	NA	CMS4	NA	CMS3	CMS3	NA	NA
GSM5732594	CMS3		0.819936	0.783662	0.777055	0.874111	0.017982	0.0240084	NA	Non pCR	CMS4	FALSE	NA	CMS3	NA	CMS2	CMS2	NA	NA
GSM5732596	CMS3		0.795076	0.811348	0.788926	0.885171	0.028971	0.0378616	NA	Non pCR	CMS4	FALSE	CMS1	CMS1	NA	CMS2	CMS2	NA	NA
GSM6390381	NA	CMS3	0.686262	0.655915	0.630632	0.833337	0.0879121	0.109668	R	Non pCR	NA	TRUE	CMS3	CMS3	CMS2	CMS2	CMS2	CMS2	NA
GSM5732557	NA	NA	0.79573	0.798564	0.821541	0.898042	0.03996	0.0516761	NA	Non pCR	CMS1	FALSE	NA	CMS3	CMS2	CMS2	CMS2	CMS2	NA
GSM6390364	NA	CMS2	0.728186	0.598587	0.684463	0.763471	0.047952	0.0613687	NR	Non pCR	CMS2	FALSE	CMS3	CMS3	CMS2	CMS2	CMS2	CMS2	NA
GSM6390373	NA	CMS2	0.703748	0.57227	0.585187	0.739003	0.048951	0.0623243	NR	Non pCR	CMS2	FALSE	NA	CMS2	CMS2	CMS2	CMS2	CMS2	NA
GSM6390423	NA	CMS4	0.627473	0.576339	0.564142	0.458543	0.267732	0.321019	R	Non pCR	NA	TRUE	CMS4	CMS4	CMS2	CMS2	CMS2	CMS2	NA
GSM6390413	NA	CMS2	0.646217	0.485473	0.623126	0.57219	0.332667	0.39128	R	Non pCR	CMS2	FALSE	CMS4	CMS4	CMS2	CMS2	CMS2	CMS2	NA
GSM2131510	NA	CMS4	0.693839	0.640236	0.699545	0.630112	0.522478	0.600242	NR	Non pCR	NA	TRUE	NA	CMS4	CMS2	CMS2	CMS2	CMS2	NA
GSM6390360	NA	CMS4	0.705179	0.564542	0.725637	0.646243	0.533467	0.610029	NR	Non pCR	CMS2	FALSE	NA	CMS2	CMS2	CMS2	CMS2	CMS2	NA
GSM6390356	NA		0.704374	0.586649	0.701263	0.595926	0.722278	0.79644	NR	Non pCR	CMS2	FALSE	CMS4	CMS4	CMS2	CMS2	CMS2	CMS2	NA
GSM6390378	NA	CMS1	0.686133	0.70576	0.728401	0.767222	0.798202	0.860943	R	Non pCR	NA	TRUE	NA	CMS2	CMS2	CMS2	CMS2	CMS2	NA
GSM6390431	NA	CMS4	0.54109	0.551506	0.634186	0.469953	0.783217	0.848485	NR	Non pCR	CMS2	FALSE	CMS4	CMS4	CMS2	CMS2	CMS2	CMS2	NA
GSM7429812	NA	CMS3	0.746676	0.633796	0.621678	0.656986	0.888112	0.937451	NR	Non pCR	NA	TRUE	NA	CMS2	CMS2	CMS2	CMS2	CMS2	NA
GSM6390455	NA	CMS3	0.591993	0.613927	0.541791	0.621207	0.983017	1	R	Non pCR	CMS3	FALSE	NA	CMS3	CMS2	CMS2	CMS2	CMS2	NA
GSM6390411	NA	CMS4	0.614343	0.561283	0.602956	0.480437	0.808192	0.867375	NR	Non pCR	CMS2	FALSE	CMS4	CMS4	CMS2	CMS2	CMS2	CMS2	NA
GSM6390414	NA	CMS1	0.529794	0.552546	0.548989	0.532788	1	1	NR	Non pCR	CMS2	FALSE	NA	CMS4	CMS2	CMS2	CMS2	CMS2	NA
GSM6390352	NA	CMS3	0.532947	0.543354	0.517396	0.649188	1	1	R	Non pCR	CMS3	FALSE	NA	CMS2	CMS2	CMS2	CMS2	CMS2	NA
GSM6390389	NA	CMS4	0.569489	0.568824	0.611195	0.544762	1	1	R	Non pCR	CMS2	FALSE	CMS4	CMS4	CMS2	CMS2	CMS2	CMS2	NA
GSM6390441	NA		0.572073	0.557517	0.553603	0.559573	1	1	NR	Non pCR	CMS2	FALSE	NA	CMS4	CMS2	CMS2	CMS2	CMS2	NA
GSM6390380	NA		0.585956	0.568938	0.563977	0.671491	1	1	NR	Non pCR	CMS3	FALSE	NA	CMS2	CMS2	CMS2	CMS2	CMS2	NA
GSM6390349	NA		0.587147	0.598511	0.585711	0.584279	1	1	NR	Non pCR	NA	TRUE	NA	CMS4	CMS2	CMS2	CMS2	CMS2	NA
GSM6390453	NA	CMS2	0.652754	0.490639	0.565806	0.608564	0.174825	0.213771	R	pCR	CMS2	FALSE	NA	CMS2	CMS2	CMS2	CMS2	CMS2	CMS2
GSM2131504	NA	CMS2	0.672429	0.6085	0.716718	0.742591	0.280719	0.333354	R	pCR	CMS2	FALSE	NA	CMS2	CMS2	CMS2	CMS2	CMS2	CMS2
GSM5732561	CMS3		0.817754	0.809032	0.708958	0.881992	0.001	0.00157325	NA	Non pCR	CMS3	TRUE	CMS3	CMS3	CMS3	CMS3	CMS3	NA	CMS3
GSM5732579	CMS3		0.781834	0.792597	0.697324	0.895345	0.001	0.00157325	NA	Non pCR	CMS3	TRUE	CMS3	CMS3	CMS3	CMS3	CMS3	NA	CMS3
GSM5732580	CMS3		0.809947	0.838214	0.766889	0.901192	0.001	0.00157325	NA	Non pCR	CMS3	TRUE	CMS3	CMS3	CMS3	CMS3	CMS3	NA	CMS3
GSM5732554	CMS3		0.78891	0.809908	0.733512	0.886073	0.001	0.00157325	NA	Non pCR	CMS3	TRUE	CMS3	CMS3	NA	CMS3	CMS3	NA	CMS3
GSM5732586	CMS3		0.795755	0.816187	0.752107	0.877004	0.001	0.00157325	NA	Non pCR	CMS3	TRUE	CMS3	CMS3	NA	CMS3	CMS3	NA	CMS3
GSM5732556	CMS3		0.827085	0.791441	0.747603	0.934718	0.001	0.00157325	NA	Non pCR	CMS3	TRUE	CMS3	CMS3	CMS3	CMS3	CMS2	NA	CMS3
GSM5732646	CMS3		0.855721	0.731919	0.73148	0.916961	0.001	0.00157325	R	pCR	CMS2	FALSE	CMS3	CMS3	CMS2	CMS2	CMS2	CMS2	NA
GSM6390448	CMS3		0.724804	0.645146	0.583272	0.753122	0.001	0.00157325	R	pCR	CMS3	TRUE	NA	CMS3	CMS2	CMS2	CMS2	CMS2	NA
GSM5732585	CMS2		0.800522	0.765346	0.766924	0.926141	0.001	0.00157325	NA	Non pCR	CMS2	TRUE	CMS3	CMS3	CMS2	CMS2	CMS2	CMS2	CMS2 vrv
GSM5732599	CMS2		0.792473	0.716136	0.72142	0.934834	0.001	0.00157325	NA	Non pCR	CMS2	TRUE	CMS3	CMS3	CMS2	CMS2	CMS2	CMS2	CMS2 vrv
GSM6390394	CMS2		0.694602	0.639523	0.650011	0.841052	0.00599401	0.00855792	NA	Non pCR	CMS2	TRUE	CMS3	CMS3	CMS2	CMS2	CMS2	CMS2	CMS2 vrv
GSM5732644	CMS2		0.838391	0.778219	0.810955	0.927087	0.001	0.00157325	R	pCR	CMS2	TRUE	CMS3	CMS3	CMS2	CMS2	CMS2	CMS2	CMS2 vrv
18.nsorted.htseq.counts	NA	CMS3	0.656435	0.658597	0.560684	0.655954	0.697303	0.772349	R	pCR	CMS3	FALSE	NA	CMS3	NA	CMS2	CMS2	CMS2	NA
GSM6390358	CMS4		0.602192	0.604502	0.639908	0.399841	0.001	0.00157325	NR	Non pCR	CMS4	TRUE	CMS4	CMS4	CMS2	CMS2	CMS4	NA	NA
GSM6390365	CMS4		0.631513	0.61107	0.681716	0.451759	0.001	0.00157325	NR	Non pCR	CMS4	TRUE	CMS4	CMS4	CMS2	CMS2	CMS2	NA	NA
GSM6390433	CMS4		0.569235	0.610484	0.630895	0.384964	0.001	0.00157325	NR	Non pCR	CMS4	TRUE	CMS4	CMS4	CMS2	CMS2	CMS4	NA	NA
GSM6390435	CMS4		0.555428	0.59096	0.679017	0.423312	0.001	0.00157325	NR	Non pCR	CMS4	TRUE	CMS4	CMS4	CMS2	CMS2	CMS4	NA	NA
7.nsorted.htseq.counts	CMS4		0.675355	0.612543	0.780549	0.480576	0.001	0.00157325	NR	Non pCR	CMS4	TRUE	CMS4	CMS4	CMS2	CMS2	CMS4	NA	NA
GSM6390396	CMS4		0.628496	0.631989	0.545405	0.464775	0.001	0.00157325	NR	Non pCR	CMS4	TRUE	CMS4	CMS4	NA	CMS2	CMS4	NA	NA
GSM2131491	CMS4		0.517106	0.658461	0.637863	0.515978	0.001	0.00157325	NR	Non pCR	CMS1	FALSE	CMS4	CMS4	NA	CMS2	CMS4	NA	NA
GSM5732593	CMS3		0.755054	0.843883	0.651103	0.882838	0.001	0.00157325	NA	Non pCR	CMS3	TRUE	CMS3	CMS3	CMS3	CMS3	CMS3	CMS3	CMS3
GSM5732621	CMS3		0.696658	0.728952	0.514661	0.795333	0.001	0.00157325	NA	Non pCR	CMS3	TRUE	CMS3	CMS3	CMS3	CMS3	CMS3	CMS3	CMS3
GSM6390458	CMS3		0.701	0.736942	0.573804	0.866281	0.001	0.00157325	R	Non pCR	CMS3	TRUE	CMS3	CMS3	CMS3	CMS3	CMS3	CMS3	CMS3
GSM6390366	CMS3		0.679793	0.789371	0.582813	0.838229	0.001	0.00157325	R	Non pCR	CMS3	TRUE	NA	CMS3	CMS3	CMS3	CMS3	CMS3	CMS3
GSM5732553	CMS4		0.769097	0.743165	0.840178	0.691811	0.001	0.00157325	NA	Non pCR	CMS4	TRUE	NA	CMS4	NA	CMS4	CMS4	NA	NA
24.nsorted.htseq.counts	CMS3		0.752441	0.694642	0.607996	0.860179	0.001	0.00157325	NA	Non pCR	CMS3	TRUE	CMS3	CMS3	CMS3	CMS3	CMS3	CMS3	CMS3
GSM6390376	CMS4		0.579735	0.670159	0.674553	0.468575	0.002997	0.00448642	NR	Non pCR	CMS4	TRUE	CMS4	CMS4	NA	CMS2	CMS4	NA	NA
17.nsorted.htseq.counts	CMS4		0.676835	0.644779	0.751286	0.490857	0.001	0.00157325	NR	Non pCR	CMS4	TRUE	CMS4	CMS4	CMS2	CMS2	CMS2	NA	NA
GSM6390454	CMS4		0.630021	0.598258	0.695601	0.444829	0.001	0.00157325	NR	Non pCR	CMS4	TRUE	CMS4	CMS4	NA	CMS4	CMS2	NA	NA
GSM6390429	CMS4		0.591397	0.582648	0.580249	0.440075	0.018981	0.025206	NR	Non pCR	NA	FALSE	CMS4	CMS4	CMS2	CMS2	CMS2	NA	NA
GSM5732614	CMS3		0.830865	0.785232	0.714279	0.937711	0.001	0.00157325	R	pCR	CMS3	TRUE	CMS3	CMS3	CMS3	CMS3	CMS3	CMS3	CMS3
GSM5732651	CMS3		0.800416	0.760701	0.706978	0.874426	0.001	0.00157325	R	pCR	CMS3	TRUE	NA	CMS3	CMS2	CMS2	CMS3	CMS3	NA
GSM5732589	CMS1		0.696582	0.802892	0.779407	0.72749	0.001	0.00157325	NA	Non pCR	CMS4	FALSE	NA	CMS1	CMS4	CMS4	CMS4	CMS4	NA
GSM5732604	CMS1		0.77972	0.836082	0.835877	0.828655	0.01998	0.0263907	NA	Non pCR	CMS4	FALSE	NA	CMS1	CMS4	CMS4	CMS4	CMS4	NA
GSM5732605	CMS1		0.783665	0.836455	0.816741	0.787953	0.032967	0.0428571	NA	Non pCR	CMS4	FALSE	NA	CMS1	NA	CMS4	CMS4	CMS4	NA
GSM6390402	NA	CMS3	0.658516	0.668008	0.636614	0.801765	0.999001	1	R	Non pCR	NA	TRUE	CMS3	CMS3	CMS2	CMS2	CMS2	NA	NA
GSM6390386	NA	CMS4	0.589489	0.607829	0.589812	0.472224	0.0729271	0.0914365	R	Non pCR	CMS4	FALSE	CMS4	CMS4	CMS2	CMS2	CMS2	NA	NA
GSM5732629	CMS3		0.70987	0.702692	0.593232	0.624442	0.001	0.00157325	NA	Non pCR	CMS4	FALSE	CMS4	CMS4	NA	CMS4	CMS4	CMS4	NA
GSM5732555	CMS3		0.816419	0.88471	0.755927	0.760781	0.001	0.00157325	NA	Non pCR	CMS4	FALSE	NA	CMS1	CMS4	CMS4	CMS4	CMS4	NA
GSM5732548	CMS3		0.815554	0.712507	0.691713	0.714896	0.001	0.00157325	NA	Non pCR	CMS4	FALSE	NA	CMS4	NA	CMS4	CMS4	CMS4	NA
GSM5732570	NA	NA	0.764736	0.843576	0.771637	0.761821	0.0589411	0.0746587	NA	Non pCR	CMS4	FALSE	CMS1	CMS1	NA	CMS4	CMS4	NA	NA
GSM5732635	CMS3		0.696418	0.766947	0.531132	0.646844	0.001	0.00157325	NA	Non pCR	CMS3	TRUE	NA	CMS4	NA	CMS3	CMS4	CMS4	NA
GSM6390377	NA	CMS3	0.548366	0.634634	0.533092	0.677366	0.183816	0.223658	R	Non pCR	CMS3	FALSE	NA	CMS3	CMS3	CMS3	CMS3	NA	NA
GSM2131508	NA	NA	0.831062	0.802327	0.790674	0.847662	0.238761	0.287678	NR	Non pCR	NA	TRUE	NA	CMS3	NA	CMS2	CMS4	NA	NA
GSM2131492	CMS3		0.797538	0.818636	0.736145	0.754518	0.001	0.00157325	NR	Non pCR	CMS4	FALSE	NA	CMS1	NA	CMS4	CMS4	CMS4	NA
GSM5732628	NA	CMS2	0.837397	0.790603	0.855823	0.818581	0.303696	0.358914	NA	Non pCR	CMS4	FALSE	NA	CMS1	CMS2	CMS2	CMS2	NA	NA
GSM6390399	NA	CMS4	0.532587	0.629394	0.609259	0.528253	0.338661	0.396442	R	Non pCR	CMS1	FALSE	CMS4	CMS4	NA	CMS2	CMS2	NA	NA
GSM5732571	CMS4		0.771496	0.871249	0.768373	0.691004	0.001	0.00157325	NA	Non pCR	CMS4	TRUE	CMS4	CMS4	CMS4	CMS4	CMS4	CMS4	CMS4
GSM6390449	NA	CMS1	0.595905	0.666362	0.622717	0.668081	0.36963	0.428632	NA	Non pCR	CMS1	FALSE	NA	CMS1	CMS2	CMS2	CMS2	NA	NA
GSM2131493	NA	CMS1	0.554991	0.666727	0.618159	0.568559	0.51049	0.58921	R	Non pCR	CMS1	FALSE	CMS4	CMS4	NA	CMS1	CMS2	NA	NA
GSM5732608	CMS4		0.750883	0.771656	0.868422	0.626343	0.001	0.00157325	NA	Non pCR	CMS4	TRUE	CMS4	CMS4	CMS4	CMS4	CMS4	CMS4	CMS4
GSM5732632	CMS4		0.749915	0.795302	0.805083	0.634605	0.001	0.00157325	NA	Non pCR	CMS4	TRUE	CMS4	CMS4	CMS4	CMS4	CMS4	CMS4	CMS4
GSM5732641	CMS4		0.667899	0.808602	0.607897	0.596183	0.001	0.00157325	NA	Non pCR	CMS4	TRUE	CMS4	CMS4	NA	CMS4	CMS4	CMS4	CMS4
GSM5732620	CMS4		0.691138	0.746293	0.821498	0.612625	0.001	0.00157325	NA	Non pCR	CMS4	TRUE	NA	CMS4	CMS4	CMS4	CMS4	CMS4	CMS4
GSM6390392	NA	CMS4	0.515272	0.624895	0.558513	0.466289	0.554446	0.625334	NR	Non pCR	CMS3	FALSE	CMS4	CMS4	NA	CMS1	CMS1	NA	NA
GSM2131507	NA	CMS4	0.533539	0.590464	0.514359	0.44271	0.581419	0.649821	NR	Non pCR	CMS3	FALSE	CMS4	CMS4	NA	CMS3	CMS4	NA	NA
1.nsorted.htseq.counts	NA		0.624271	0.665847	0.556038	0.569374	0.596404	0.663566	NA	Non pCR	CMS3	FALSE	NA	CMS4	NA	CMS3	CMS3	NA	NA
GSM7429810	NA	CMS1	0.641868	0.726292	0.724176	0.698555	0.735265	0.807157	NR	Non pCR	NA	TRUE	NA	CMS1	CMS2	CMS2	CMS1	NA	NA
GSM2131496	NA	CMS3	0.648917	0.63203	0.586003	0.639863	0.748252	0.81778	NR	Non pCR	CMS3	FALSE	NA	CMS4	CMS2	CMS2	CMS2	NA	NA
GSM5732606	CMS4		0.756482	0.716248	0.817897	0.65486	0.001	0.00157325	NA	Non pCR	CMS4	TRUE	CMS4	CMS4	NA	CMS2	CMS4	CMS4	CMS4
GSM5732631	CMS4		0.807334	0.846354	0.773074	0.732266	0.001	0.00157325	NA	Non pCR	CMS4	TRUE	NA	CMS1	CMS4	CMS4	CMS4	CMS4	CMS4
GSM6390354	CMS4		0.645353	0.61063	0.692916	0.391146	0.001	0.00157325	NR	Non pCR	CMS4	TRUE	CMS4	CMS4	CMS4	CMS4	CMS4	CMS4	CMS4
GSM6390400	CMS4		0.52812	0.646721	0.625329	0.405713	0.001	0.00157325	NR	Non pCR	CMS4	TRUE	CMS4	CMS4	CMS4	CMS4	CMS4	CMS4	CMS4
GSM6390427	CMS4		0.609197	0.642186	0.712488	0.344311	0.001	0.00157325	NR	Non pCR	CMS4	TRUE	CMS4	CMS4	CMS4	CMS4	CMS4	CMS4	CMS4
GSM6390432	CMS4		0.556693	0.711939	0.707645	0.385378	0.001	0.00157325	NR	Non pCR	CMS4	TRUE	CMS4	CMS4	CMS4	CMS4	CMS4	CMS4	CMS4
GSM6390437	CMS4		0.534237	0.650127	0.650973	0.364711	0.001	0.00157325	NR	Non pCR	CMS4	TRUE	CMS4	CMS4	CMS4	CMS4	CMS4	CMS4	CMS4
GSM6390440	CMS4		0.580675	0.610975	0.690876	0.382763	0.001	0.00157325	NR	Non pCR	CMS4	TRUE	CMS4	CMS4	CMS4	CMS4	CMS4	CMS4	CMS4
GSM7429820	CMS4		0.626186	0.784675	0.790679	0.465532	0.001	0.00157325	NR	Non pCR	CMS4	TRUE	CMS4	CMS4	CMS4	CMS4	CMS4	CMS4	CMS4
GSM6390422	CMS4		0.577879	0.609343	0.656652	0.356371	0.001	0.00157325	NR	Non pCR	CMS4	TRUE	CMS4	CMS4	NA	CMS2	CMS4	CMS4	CMS4
GSM6390359	CMS4		0.621774	0.654557	0.653505	0.506571	0.00799201	0.0111527	NR	Non pCR	CMS4	TRUE	CMS4	CMS4	NA	CMS2	CMS4	CMS4	CMS4
GSM6390385	NA	CMS1	0.578009	0.634977	0.71675	0.662642	1	1	R	Non pCR	NA	TRUE	NA	CMS3	CMS2	CMS2	CMS2	NA	NA
GSM6390384	CMS4		0.612542	0.671329	0.713461	0.322947	0.001	0.00157325	R	Non pCR	CMS4	TRUE	CMS4	CMS4	CMS4	CMS4	CMS4	CMS4	CMS4
GSM6390395	CMS4		0.604943	0.642251	0.746883	0.38389	0.001	0.00157325	R	Non pCR	CMS4	TRUE	CMS4	CMS4	CMS4	CMS4	CMS4	CMS4	CMS4
5.nsorted.htseq.counts	NA	CMS3	0.643271	0.649382	0.598085	0.657001	1	1	NA	Non pCR	NA	TRUE	NA	CMS3	NA	CMS2	CMS2	NA	NA
GSM6390460	CMS4		0.584728	0.606192	0.641067	0.3873	0.001	0.00157325	R	Non pCR	CMS4	TRUE	CMS4	CMS4	NA	CMS2	CMS4	CMS4	CMS4
GSM5732607	CMS1		0.742287	0.842743	0.764666	0.905871	0.001	0.00157325	R	pCR	CMS1	TRUE	CMS3	CMS3	CMS1	CMS1	CMS3	NA	NA
GSM5732595	CMS1		0.742364	0.816982	0.786726	0.855869	0.001998	0.00304634	R	pCR	NA	FALSE	NA	CMS3	CMS1	CMS1	CMS3	NA	NA
GSM5732565	CMS1		0.768107	0.833319	0.784584	0.871695	0.013986	0.018981	R	pCR	CMS1	TRUE	NA	CMS3	NA	CMS1	CMS3	NA	NA
10.nsorted.htseq.counts	CMS4		0.598284	0.694677	0.607967	0.405716	0.001	0.00157325	NR	Non pCR	CMS4	TRUE	CMS4	CMS4	CMS4	CMS4	CMS4	CMS4	CMS4
22.nsorted.htseq.counts	CMS4		0.569587	0.621611	0.616469	0.46666	0.001	0.00157325	NA	Non pCR	CMS4	TRUE	CMS4	CMS4	NA	CMS2	CMS4	CMS4	CMS4
GSM5732613	CMS4		0.779015	0.777616	0.803778	0.602102	0.001	0.00157325	R	pCR	CMS4	TRUE	CMS4	CMS4	CMS4	CMS4	CMS4	CMS4	CMS4
GSM6390370	CMS4		0.5958	0.621244	0.663478	0.384487	0.001	0.00157325	R	pCR	CMS4	TRUE	CMS4	CMS4	CMS4	CMS4	CMS4	CMS4	CMS4
GSM6390424	CMS4		0.536558	0.703086	0.691901	0.372679	0.001	0.00157325	R	pCR	CMS4	TRUE	CMS4	CMS4	CMS4	CMS4	CMS4	CMS4	CMS4
GSM6390428	CMS4		0.596045	0.626418	0.688201	0.335102	0.001	0.00157325	R	pCR	CMS4	TRUE	CMS4	CMS4	CMS4	CMS4	CMS4	CMS4	CMS4
GSM6390444	CMS4		0.555307	0.70737	0.652949	0.433029	0.001	0.00157325	R	pCR	CMS4	TRUE	CMS4	CMS4	CMS4	CMS4	CMS4	CMS4	CMS4
GSM6390457	CMS4		0.641887	0.611018	0.697174	0.378657	0.001	0.00157325	R	pCR	CMS4	TRUE	CMS4	CMS4	CMS4	CMS4	CMS4	CMS4	CMS4
GSM5732640	CMS4		0.745876	0.71498	0.830694	0.684085	0.001	0.00157325	NA	Non pCR	CMS4	TRUE	NA	CMS2	CMS2	CMS2	CMS4	CMS4	NA
GSM5732643	CMS4		0.742708	0.719834	0.876664	0.683776	0.001998	0.00304634	NA	Non pCR	CMS4	TRUE	NA	CMS4	CMS2	CMS2	CMS4	CMS4	NA
GSM5732583	CMS4		0.738011	0.714728	0.720728	0.70523	0.001	0.00157325	NA	Non pCR	CMS4	TRUE	NA	CMS1	NA	CMS2	CMS4	CMS4	NA
GSM5732619	CMS4		0.721433	0.716977	0.762834	0.662222	0.001	0.00157325	NA	Non pCR	CMS4	TRUE	NA	CMS1	NA	CMS2	CMS4	CMS4	NA
GSM5732633	CMS4		0.649126	0.684203	0.681447	0.635095	0.001	0.00157325	NA	Non pCR	CMS4	TRUE	NA	CMS2	NA	CMS2	CMS4	CMS4	NA
GSM2131509	CMS4		0.789477	0.777841	0.782842	0.73072	0.001	0.00157325	R	Non pCR	CMS4	TRUE	NA	CMS1	NA	CMS2	CMS4	CMS4	NA
GSM5732575	CMS3		0.828457	0.798349	0.751949	0.893537	0.001	0.00157325	R	pCR	CMS3	TRUE	CMS3	CMS3	NA	CMS3	CMS2	NA	NA
GSM5732591	CMS3		0.802951	0.756537	0.739544	0.937386	0.001	0.00157325	R	pCR	CMS3	TRUE	CMS3	CMS3	CMS2	CMS2	CMS3	NA	NA
GSM5732612	CMS3		0.783672	0.82072	0.739725	0.869029	0.001	0.00157325	R	pCR	CMS3	TRUE	CMS3	CMS3	NA	CMS3	CMS2	NA	NA
GSM6390382	CMS3		0.585673	0.784537	0.483692	0.695949	0.001	0.00157325	R	pCR	CMS3	TRUE	NA	CMS1	CMS3	CMS3	CMS3	NA	NA
GSM2131505	CMS4		0.835883	0.793508	0.789032	0.761569	0.001	0.00157325	NR	Non pCR	CMS4	TRUE	NA	CMS1	NA	CMS4	CMS4	CMS4	NA
GSM5732615	CMS3		0.744377	0.724607	0.715755	0.737769	0.001	0.00157325	R	pCR	CMS4	FALSE	NA	CMS3	NA	CMS2	CMS2	NA	NA
GSM5732624	CMS3		0.753221	0.794269	0.724044	0.830207	0.001	0.00157325	R	pCR	NA	FALSE	NA	CMS3	NA	CMS1	CMS2	NA	NA
GSM7429826	CMS3		0.632658	0.676911	0.601115	0.713048	0.001	0.00157325	R	pCR	CMS3	TRUE	NA	CMS3	NA	CMS2	CMS2	NA	NA
16.nsorted.htseq.counts	CMS3		0.588296	0.663978	0.552339	0.595535	0.001	0.00157325	R	pCR	CMS3	TRUE	NA	CMS1	NA	CMS3	CMS3	NA	NA
GSM2131500	CMS4		0.786493	0.803819	0.747889	0.723031	0.022977	0.0301879	NR	Non pCR	CMS4	TRUE	NA	CMS1	NA	CMS2	CMS4	CMS4	NA
GSM5732597	NA		0.782148	0.788135	0.807084	0.795813	0.544456	0.616883	NA	Non pCR	CMS4	FALSE	NA	CMS2	NA	CMS2	CMS4	CMS4	NA
GSM5732563	NA		0.812871	0.825007	0.808431	0.835441	0.989011	1	NA	Non pCR	CMS4	FALSE	NA	CMS1	CMS4	CMS4	CMS4	CMS4	NA
GSM5732626	CMS2		0.866066	0.763011	0.794314	0.803083	0.001	0.00157325	R	pCR	CMS4	FALSE	CMS2	CMS2	NA	CMS2	CMS4	CMS4	NA
GSM5732592	CMS2		0.83891	0.74904	0.808024	0.751825	0.001	0.00157325	R	pCR	CMS4	FALSE	NA	CMS2	NA	CMS4	CMS4	CMS4	NA
GSM5732551	CMS3		0.782602	0.73455	0.703815	0.70789	0.001	0.00157325	R	pCR	CMS4	FALSE	NA	CMS1	NA	CMS4	CMS4	CMS4	NA
GSM6390461	CMS4		0.573129	0.631953	0.69125	0.373918	0.001	0.00157325	R	pCR	CMS4	TRUE	CMS4	CMS4	CMS4	CMS4	CMS4	CMS4	CMS4
GSM7429818	CMS4		0.644621	0.712938	0.620262	0.377359	0.001	0.00157325	R	pCR	CMS4	TRUE	CMS4	CMS4	CMS4	CMS4	CMS4	CMS4	CMS4
GSM6390425	CMS4		0.612242	0.650377	0.648738	0.365241	0.001	0.00157325	R	pCR	CMS4	TRUE	CMS4	CMS4	NA	CMS4	CMS4	CMS4	CMS4
GSM5732639	CMS4		0.808663	0.776299	0.848922	0.692784	0.001	0.00157325	R	pCR	CMS4	TRUE	NA	CMS4	CMS4	CMS4	CMS4	CMS4	CMS4
9.nsorted.htseq.counts	CMS4		0.627425	0.643596	0.781331	0.415174	0.001	0.00157325	R	pCR	CMS4	TRUE	CMS4	CMS4	CMS4	CMS4	CMS4	CMS4	CMS4
GSM6390403	CMS4		0.580237	0.758052	0.599762	0.468067	0.001	0.00157325	NA	Non pCR	CMS4	TRUE	CMS4	CMS4	CMS1	CMS1	CMS4	CMS4	CMS4 vrv
GSM6390391	CMS4		0.62449	0.619275	0.69428	0.376845	0.001	0.00157325	NA	Non pCR	CMS4	TRUE	CMS4	CMS4	CMS2	CMS2	CMS4	CMS4	CMS4 vrv
GSM6390369	CMS4		0.649734	0.591415	0.71018	0.409924	0.001	0.00157325	NR	Non pCR	CMS4	TRUE	CMS4	CMS4	CMS2	CMS2	CMS4	CMS4	CMS4 vrv
GSM6390417	CMS4		0.646454	0.570501	0.665833	0.401322	0.001	0.00157325	NR	Non pCR	CMS4	TRUE	CMS4	CMS4	CMS2	CMS2	CMS4	CMS4	CMS4 vrv
GSM7429808	CMS4		0.643128	0.601762	0.673607	0.518198	0.001	0.00157325	NR	Non pCR	CMS2	FALSE	CMS4	CMS4	CMS2	CMS2	CMS4	CMS4	CMS4 vrv
GSM6390387	CMS4		0.647739	0.571407	0.675275	0.398259	0.001	0.00157325	R	pCR	CMS4	TRUE	CMS4	CMS4	CMS2	CMS2	CMS4	NA	NA
GSM6390456	CMS4		0.613655	0.581289	0.69885	0.466877	0.001	0.00157325	R	pCR	CMS4	TRUE	CMS4	CMS4	CMS2	CMS2	CMS2	NA	NA
GSM5732623	CMS4		0.740954	0.726656	0.698443	0.647071	0.001	0.00157325	R	pCR	CMS4	TRUE	NA	CMS2	NA	CMS2	CMS2	NA	NA
GSM6390404	CMS4		0.60364	0.59906	0.628091	0.390829	0.001	0.00157325	R	Non pCR	CMS4	TRUE	CMS4	CMS4	CMS2	CMS2	CMS4	CMS4	CMS4 vrv
GSM5732616	CMS4		0.712263	0.69377	0.842433	0.590395	0.001	0.00157325	R	pCR	CMS4	TRUE	CMS4	CMS4	CMS2	CMS2	CMS4	CMS4	CMS4 vrv
GSM5732622	CMS4		0.671943	0.59937	0.652693	0.505315	0.001	0.00157325	R	pCR	CMS4	TRUE	CMS4	CMS4	CMS2	CMS2	CMS4	CMS4	CMS4 vrv
GSM2131506	CMS4		0.5846	0.563352	0.632354	0.425471	0.001	0.00157325	R	pCR	CMS4	TRUE	CMS4	CMS4	CMS2	CMS2	CMS4	CMS4	CMS4 vrv
GSM6390351	NA	CMS1	0.54734	0.68317	0.582338	0.578286	0.0639361	0.0805725	R	pCR	CMS1	FALSE	NA	CMS1	NA	CMS3	CMS3	NA	NA
GSM6390383	NA	CMS4	0.608497	0.611405	0.550386	0.523316	0.236763	0.286669	R	pCR	CMS3	FALSE	NA	CMS4	NA	CMS2	CMS2	NA	NA
GSM6390361	NA	CMS4	0.553644	0.748019	0.573706	0.5278	0.0989011	0.122757	R	pCR	CMS3	FALSE	CMS4	CMS4	CMS1	CMS1	CMS1	NA	NA
GSM6390426	NA	CMS4	0.611864	0.634471	0.631339	0.487337	0.280719	0.333354	R	pCR	NA	TRUE	CMS4	CMS4	CMS2	CMS2	CMS4	NA	NA
GSM6390397	NA	CMS4	0.498855	0.691505	0.609737	0.471804	0.544456	0.616883	R	pCR	CMS1	FALSE	CMS4	CMS4	CMS1	CMS1	CMS4	NA	NA
GSM2131499	CMS4		0.608634	0.623831	0.668276	0.595944	0.017982	0.0240084	R	pCR	CMS2	FALSE	CMS4	CMS4	CMS2	CMS2	CMS4	CMS4	CMS4 vrv
GSM5732617	CMS4		0.728631	0.852695	0.785185	0.713303	0.001	0.00157325	R	pCR	CMS4	TRUE	CMS1	CMS1	NA	CMS4	CMS4	CMS4	NA
GSM5732587	NA		0.813074	0.80774	0.857119	0.816778	0.811189	0.867375	R	pCR	CMS4	FALSE	NA	CMS3	NA	CMS2	CMS4	CMS4	NA
GSM5732600	NA	CMS1	0.806214	0.819701	0.823683	0.874879	0.863137	0.918943	R	pCR	NA	TRUE	NA	CMS1,CMS3	NA	CMS2	CMS4	NA	NA
GSM6390430	NA	CMS3	0.58031	0.603199	0.518824	0.524089	1	1	R	pCR	CMS3	FALSE	CMS4	CMS4	NA	CMS3	CMS2	NA	NA
