## Supplementary material for "Profiling Neoadjuvant Therapy Response in Rectal Cancer Using Publicly Available Transcriptomic RNA-seq Datasets": Supp. Mat. 5

### Sheet: Supplementary Data 5A
Supplementary Data 5A. Significantly Activated Transcription Factors in Pathologically Complete Responders (pCR) and Non-Pathologically Complete Responders (non-pCR)
TFs	Statistics	score ULM	p_value ULM	Statistics	score fgsea	p_value fgsea	Statistics	score viper	p_value viper	Statistics	score norm_wmean	p_value norm_wmean	Statistics	score norm_wsum	p_value norm_wsum
AIRE	ulm	2.65067	0.00804056	fgsea	0.568637	0.0089302	viper	2.27419	0.0229545	norm_wmean	2.91824	0.02	norm_wsum	2.91824	0.02
ASCL2	ulm	3.1218	0.0018004	fgsea	0.766113	0.00180254	viper	2.95254	0.00315176	norm_wmean	3.17516	0.02	norm_wsum	3.17516	0.02
ETS2	ulm	2.52106	0.011709	fgsea	0.41349	0.00208251	viper	2.15974	0.030793	norm_wmean	2.74287	0.02	norm_wsum	2.74287	0.02
FGF2	ulm	2.35296	0.0186356	fgsea	0.756758	0.00138869	viper	2.24356	0.024861	norm_wmean	2.38128	0.04	norm_wsum	2.38128	0.04
FOXP1	ulm	2.5927	0.00953044	fgsea	0.608674	0.00196126	viper	2.53286	0.0113135	norm_wmean	2.77543	0.02	norm_wsum	2.77543	0.02
IRF4	ulm	2.23075	0.0257101	fgsea	0.47103	0.00513655	viper	2.25847	0.0239162	norm_wmean	2.38024	0.04	norm_wsum	2.38024	0.04
IRF9	ulm	2.96606	0.00302048	fgsea	0.639158	0.000506274	viper	2.99827	0.00271516	norm_wmean	3.06419	0.02	norm_wsum	3.06419	0.02
ISL1	ulm	2.57909	0.00991423	fgsea	0.540342	0.00270371	viper	2.58985	0.00960186	norm_wmean	2.49052	0.02	norm_wsum	2.49052	0.02
MAF	ulm	2.38062	0.0172943	fgsea	0.488357	0.00172642	viper	2.3512	0.0187127	norm_wmean	2.38345	0.02	norm_wsum	2.38345	0.02
MECP2	ulm	-2.33631	0.0194865	fgsea	0.473744	0.0219517	viper	-2.35094	0.0187261	norm_wmean	-2.19541	0.04	norm_wsum	-2.19541	0.04
MYC	ulm	-5.17569	2.29576e-07	fgsea	-0.190369	0.01	viper	-5.0346	4.78839e-07	norm_wmean	-4.68772	0.02	norm_wsum	-4.68772	0.02
NAB2	ulm	-3.5519	0.000383463	fgsea	0.700111	0.0243107	viper	-3.41224	0.00064432	norm_wmean	-3.65636	0.02	norm_wsum	-3.65636	0.02
NCOA6	ulm	3.37013	0.000752956	fgsea	0.801197	0.012265	viper	2.95148	0.00316259	norm_wmean	3.01991	0.02	norm_wsum	3.01991	0.02
NFATC2	ulm	2.66129	0.00779138	fgsea	0.445847	0.00126854	viper	2.00519	0.0449425	norm_wmean	2.58686	0.04	norm_wsum	2.58686	0.04
NFE2L2	ulm	-2.7226	0.00648352	fgsea	-0.168878	0.01	viper	-1.99131	0.0464473	norm_wmean	-2.2617	0.02	norm_wsum	-2.2617	0.02
NR4A2	ulm	2.86389	0.00418965	fgsea	0.514793	0.000407144	viper	2.06456	0.0389642	norm_wmean	3.02349	0.02	norm_wsum	3.02349	0.02
NRF1	ulm	-2.06462	0.0389733	fgsea	-0.246812	0.01	viper	-1.98845	0.0467619	norm_wmean	-1.95594	0.02	norm_wsum	-1.95594	0.02
PHOX2A	ulm	2.10344	0.0354414	fgsea	0.635858	0.0449907	viper	2.14171	0.0322172	norm_wmean	2.14047	0.04	norm_wsum	2.14047	0.04
PHOX2B	ulm	2.2864	0.0222427	fgsea	0.611598	0.03015	viper	2.25084	0.0243959	norm_wmean	2.16737	0.04	norm_wsum	2.16737	0.04
POU3F2	ulm	2.30082	0.0214137	fgsea	0.637523	0.000640849	viper	2.08339	0.0372158	norm_wmean	2.39083	0.02	norm_wsum	2.39083	0.02
RARG	ulm	2.31917	0.0203971	fgsea	0.547247	0.000750192	viper	2.16194	0.030623	norm_wmean	2.41991	0.02	norm_wsum	2.41991	0.02
RFXANK	ulm	4.47085	7.83975e-06	fgsea	0.699165	0.00023865	viper	4.50917	6.50811e-06	norm_wmean	4.54198	0.02	norm_wsum	4.54198	0.02
RFXAP	ulm	4.11806	3.83835e-05	fgsea	0.717524	0.000191749	viper	2.76759	0.00564726	norm_wmean	4.00163	0.02	norm_wsum	4.00163	0.02
RORA	ulm	2.65633	0.00790686	fgsea	0.445874	0.00335095	viper	2.05717	0.0396701	norm_wmean	2.43309	0.02	norm_wsum	2.43309	0.02
SMAD2	ulm	3.7885	0.000152067	fgsea	0.426695	0.00276287	viper	2.57449	0.0100387	norm_wmean	3.49151	0.02	norm_wsum	3.49151	0.02
SMAD3	ulm	4.99836	5.83768e-07	fgsea	0.408933	0.000166434	viper	2.96525	0.00302437	norm_wmean	4.65753	0.02	norm_wsum	4.65753	0.02
SP7	ulm	2.80822	0.00498712	fgsea	0.534126	0.00220643	viper	2.60179	0.00927393	norm_wmean	2.974	0.02	norm_wsum	2.974	0.02
SPIB	ulm	2.80648	0.00501418	fgsea	0.542812	0.026136	viper	2.77102	0.00558816	norm_wmean	2.43635	0.02	norm_wsum	2.43635	0.02
TBX21	ulm	2.73647	0.00621647	fgsea	0.488547	0.00300205	viper	2.7263	0.00640482	norm_wmean	3.40993	0.02	norm_wsum	3.40993	0.02
TLX3	ulm	2.82839	0.00468352	fgsea	0.835569	0.00267971	viper	2.85592	0.00429124	norm_wmean	2.88616	0.02	norm_wsum	2.88616	0.02
ZXDC	ulm	2.36895	0.0178495	fgsea	0.763268	0.0153932	viper	2.32597	0.02002	norm_wmean	2.25173	0.02	norm_wsum	2.25173	0.02

### Sheet: Supplementary Data 5B
Supplementary Data 5B. Significantly Activated Transcription Factors in Responders (R) and Non-Responders (NR)
TFs	Statistics	score ULM	p_value ULM	Statistics	score fgsea	p_value fgsea	Statistics	score viper	p_value viper	Statistics	score norm_wmean	p_value norm_wmean	Statistics	score norm_wsum	p_value norm_wsum
SP1	ulm	-5.87698	4.25468e-09	norm_fgsea	-1.47928	1.96503e-07	viper	-3.55812	0.000373516	norm_wmean	-6.5033	0.02	norm_wsum	-6.5033	0.02
NFKB	ulm	-5.26899	1.38819e-07	norm_fgsea	-1.59969	1.45958e-07	viper	-4.45964	8.20965e-06	norm_wmean	-5.72985	0.02	norm_wsum	-5.72985	0.02
STAT3	ulm	-4.74655	2.08564e-06	norm_fgsea	-1.60145	1.0473e-05	viper	-2.04414	0.0409398	norm_wmean	-5.24106	0.02	norm_wsum	-5.24106	0.02
NFKB1	ulm	-4.23887	2.25811e-05	norm_fgsea	-1.50052	7.32658e-05	viper	-3.15164	0.00162358	norm_wmean	-5.06109	0.02	norm_wsum	-5.06109	0.02
HIF1A	ulm	-4.90946	9.21597e-07	norm_fgsea	-1.6473	1.95767e-06	viper	-2.24696	0.0246429	norm_wmean	-4.62685	0.02	norm_wsum	-4.62685	0.02
RARA	ulm	-4.33828	1.44415e-05	norm_fgsea	-1.84492	2.27677e-05	viper	-2.38401	0.0171253	norm_wmean	-4.61333	0.02	norm_wsum	-4.61333	0.02
STAT5A	ulm	-4.03718	5.43306e-05	norm_fgsea	-1.73496	4.28822e-05	viper	-2.12571	0.0335273	norm_wmean	-4.51644	0.02	norm_wsum	-4.51644	0.02
MYOD1	ulm	-4.3647	1.28032e-05	norm_fgsea	-1.75531	0.000321041	viper	-2.82105	0.00478674	norm_wmean	-4.27147	0.02	norm_wsum	-4.27147	0.02
EGR1	ulm	-3.95989	7.52842e-05	norm_fgsea	-1.70537	6.63182e-07	viper	-3.01105	0.00260348	norm_wmean	-4.16517	0.02	norm_wsum	-4.16517	0.02
RELA	ulm	-3.95606	7.64981e-05	norm_fgsea	-1.57847	3.89845e-06	viper	-2.85106	0.00435734	norm_wmean	-4.08397	0.02	norm_wsum	-4.08397	0.02
FOXC2	ulm	-3.72162	0.000198573	norm_fgsea	-1.8859	0.00111203	viper	-3.7596	0.000170184	norm_wmean	-4.04408	0.02	norm_wsum	-4.04408	0.02
CEBPG	ulm	-3.31288	0.000925286	norm_fgsea	-1.75663	6.33215e-05	viper	-2.61789	0.00884744	norm_wmean	-3.52029	0.02	norm_wsum	-3.52029	0.02
TAL1	ulm	-3.19285	0.00141129	norm_fgsea	-1.76409	0.00042416	viper	-2.26674	0.0234062	norm_wmean	-3.26762	0.02	norm_wsum	-3.26762	0.02
MYOCD	ulm	-3.15297	0.00161896	norm_fgsea	-1.60872	0.0210371	viper	-3.17805	0.00148268	norm_wmean	-3.26047	0.02	norm_wsum	-3.26047	0.02
FOXA2	ulm	-3.23071	0.00123713	norm_fgsea	-1.60635	0.00181992	viper	-2.34745	0.0189023	norm_wmean	-3.20724	0.02	norm_wsum	-3.20724	0.02
PPARA	ulm	-3.15881	0.00158689	norm_fgsea	-1.85558	2.06446e-06	viper	-2.18047	0.029223	norm_wmean	-3.18461	0.02	norm_wsum	-3.18461	0.02
AP1	ulm	-3.3861	0.000710496	norm_fgsea	-1.46598	0.000173434	viper	-2.1606	0.0307264	norm_wmean	-3.16418	0.02	norm_wsum	-3.16418	0.02
PPARD	ulm	-2.963	0.00305069	norm_fgsea	-1.84627	0.000125081	viper	-2.08818	0.0367812	norm_wmean	-3.09142	0.02	norm_wsum	-3.09142	0.02
HSF1	ulm	-2.73896	0.00616974	norm_fgsea	-1.67157	0.00377655	viper	-2.4853	0.0129441	norm_wmean	-3.08713	0.02	norm_wsum	-3.08713	0.02
NFATC1	ulm	-3.20934	0.00133281	norm_fgsea	-1.62362	0.00151828	viper	-2.54868	0.0108133	norm_wmean	-3.07955	0.02	norm_wsum	-3.07955	0.02
LMO2	ulm	-2.45672	0.0140309	norm_fgsea	-1.80607	0.00526892	viper	-2.49683	0.0125309	norm_wmean	-2.93417	0.02	norm_wsum	-2.93417	0.02
STAT5B	ulm	-3.13438	0.00172503	norm_fgsea	-1.65656	0.00341532	viper	-2.18761	0.0286979	norm_wmean	-2.91827	0.02	norm_wsum	-2.91827	0.02
RUNX1	ulm	-2.90677	0.00365644	norm_fgsea	-1.97024	3.03796e-07	viper	-2.81982	0.00480511	norm_wmean	-2.90654	0.02	norm_wsum	-2.90654	0.02
RFXAP	ulm	-2.71827	0.00656895	norm_fgsea	-1.6821	0.0103462	viper	-2.73435	0.00625032	norm_wmean	-2.84763	0.02	norm_wsum	-2.84763	0.02
SREBF1	ulm	-2.86185	0.00421685	norm_fgsea	-1.71239	0.000865097	viper	-1.9668	0.0492066	norm_wmean	-2.80263	0.02	norm_wsum	-2.80263	0.02
CLOCK	ulm	-2.45972	0.0139143	norm_fgsea	-1.82443	0.00157635	viper	-2.48793	0.0128489	norm_wmean	-2.77543	0.02	norm_wsum	-2.77543	0.02
CEBPD	ulm	-2.85477	0.00431187	norm_fgsea	-1.76452	0.00155202	viper	-2.02664	0.0426991	norm_wmean	-2.73051	0.02	norm_wsum	-2.73051	0.02
FOXF1	ulm	-2.67414	0.00749924	norm_fgsea	-1.70558	0.0203947	viper	-2.7205	0.00651824	norm_wmean	-2.72438	0.02	norm_wsum	-2.72438	0.02
NEUROD2	ulm	-2.65075	0.00803851	norm_fgsea	-1.62422	0.00824535	viper	-2.64869	0.00808032	norm_wmean	-2.71051	0.04	norm_wsum	-2.71051	0.04
KLF15	ulm	-2.86579	0.00416465	norm_fgsea	-1.65852	0.0105311	viper	-2.89039	0.00384759	norm_wmean	-2.70242	0.02	norm_wsum	-2.70242	0.02
DBP	ulm	-2.77481	0.0055293	norm_fgsea	-1.64127	0.00964428	viper	-2.73799	0.00618154	norm_wmean	-2.67444	0.02	norm_wsum	-2.67444	0.02
SMARCA4	ulm	-2.54983	0.0107861	norm_fgsea	-1.53188	0.0363445	viper	-2.59455	0.00947149	norm_wmean	-2.66173	0.02	norm_wsum	-2.66173	0.02
PREB	ulm	-2.65211	0.00800632	norm_fgsea	-1.68538	0.00579207	viper	-2.667	0.00765317	norm_wmean	-2.5629	0.04	norm_wsum	-2.5629	0.04
ATF6	ulm	-2.65637	0.00790581	norm_fgsea	-1.56517	0.0143451	viper	-2.22509	0.0260752	norm_wmean	-2.55451	0.04	norm_wsum	-2.55451	0.04
PITX3	ulm	-2.41443	0.0157702	norm_fgsea	-1.52086	0.0344483	viper	-2.4378	0.0147769	norm_wmean	-2.52516	0.02	norm_wsum	-2.52516	0.02
RXRG	ulm	-2.28162	0.022524	norm_fgsea	-1.69445	0.00998566	viper	-2.11717	0.034245	norm_wmean	-2.48781	0.04	norm_wsum	-2.48781	0.04
PLAGL1	ulm	-2.50134	0.0123815	norm_fgsea	-1.59451	0.0288042	viper	-2.10378	0.0353978	norm_wmean	-2.47075	0.02	norm_wsum	-2.47075	0.02
HLX	ulm	-2.51824	0.0118034	norm_fgsea	-1.56045	0.02788	viper	-2.26159	0.0237227	norm_wmean	-2.42593	0.04	norm_wsum	-2.42593	0.04
GATA2	ulm	-2.2341	0.0254892	norm_fgsea	-1.40844	0.034627	viper	-1.96952	0.0488931	norm_wmean	-2.35094	0.04	norm_wsum	-2.35094	0.04
MEOX1	ulm	-2.34824	0.0188738	norm_fgsea	-1.72559	0.0065593	viper	-2.37657	0.0174747	norm_wmean	-2.15125	0.04	norm_wsum	-2.15125	0.04
TCF15	ulm	2.35577	0.0184957	norm_fgsea	1.62641	0.0241276	viper	2.03346	0.0420061	norm_wmean	2.5135	0.02	norm_wsum	2.5135	0.02
IRX1	ulm	2.49078	0.0127556	norm_fgsea	-1.77987	0.00583401	viper	2.50946	0.0120916	norm_wmean	3.01174	0.02	norm_wsum	3.01174	0.02
